# Sparse canonical correlation to identify breast cancer related genes regulated by copy number aberrations

**DOI:** 10.1101/2021.08.29.21262811

**Authors:** Diptavo Dutta, Ananda Sen, Jaya Satagopan

## Abstract

**Background:** Copy number aberrations (CNAs) in cancer affect disease outcomes by regulating molecular phenotypes, such as gene expressions, that drive important biological processes. To gain comprehensive insights into molecular biomarkers for cancer, it is critical to identify key groups of CNAs, the associated gene networks, regulatory modules, and their downstream effect on outcomes.

**Methods:** In this paper, we demonstrate an innovative use of sparse canonical correlation analysis (sCCA) to effectively identify the ensemble of CNAs, gene networks and regulatory modules in the context of binary and censored disease endpoints. Our approach detects potentially orthogonal gene expression modules which are highly correlated with sets of CNA and then identifies the genes within these modules that are associated with the outcome.

**Results:** Analyzing clinical and genomic data on 1,904 breast cancer patients from the METABRIC study, we found 14 gene modules to be regulated by groups of proximally located CNA sites. We validated this finding using an independent set of 1,077 breast invasive carcinoma samples from The Cancer Genome Atlas (TCGA). Our analysis on 7 clinical endpoints identified several novel and interpretable regulatory associations, highlighting the role of CNAs in key biological pathways and processes for breast cancer. Genes significantly associated with the outcomes were enriched for early estrogen response pathway, DNA repair pathways as well as targets of transcription factors such as E2F4, MYC and ETS1 that have recognized roles in tumor characteristics and survival. Subsequent meta-analysis across the endpoints further identified several genes through aggregation of weaker associations.

**Conclusions:** Our findings suggest that sCCA analysis can aggregate weaker associations to identify interpretable and important genes, networks and pathways that are clinically consequential.
