## Supplementary Tables for "Sparse canonical correlation to identify breast cancer related genes regulated by copy number aberrations"

### Sheet: ST1 CNA components
	1	2	3	4	5	6	7	8	9	10	11	12	13	14
	ACOT12	ADCK5	ADAM15	AARSD1	A4GALT	ACD	ADORA2A	AARD	ACHE	ABL1	ABCA17P	AADACL3	ABCC5	ABCA10
	AGGF1	AGO2	ADAR	ACBD4	ACO2	ADAMTS18	ADORA2A-AS1	ABRA	ACTL6B	AIF1L	ABCA3	AADACL4	ABCC5-AS1	ABCA6
	ANKDD1B	ARC	AQP10	ACLY	ADSL	ADAT1	AIFM3	ADCY8	AGFG2	AK1	AMDHD2	AGMAT	ABCF3	ABCA8
	ANKRA2	ARHGAP39	ARHGEF2	ADAM11	ANKRD54	AGRP	ARVCF	ANGPT1	ALKBH4	ANGPTL2	ATP6V0C	AGTRAP	ACTL6A	ABCA9
	ANKRD31	BOP1	ASH1L	AOC2	APOBEC3A	AP1G1	BCR	ANXA13	AP1S1	ARPC5L	BAIAP3	ANGPTL7	ADIPOQ	ABCA9-AS1
	ANKRD34B	C8orf31	ASH1L-AS1	AOC3	APOBEC3B	ATP6V0D1	BCRP2	ASAP1	ARF5	ASB6	BRICD5	APITD1	ADIPOQ-AS1	ACE
	AP3B1	C8orf33	ATP8B2	AOC4P	APOBEC3B-AS1	ATXN1L	BCRP3	ATAD2	ARMC10	ASS1	C16orf59	APITD1-CORT	AHSG	AKAP1
	APC	C8orf82	BCAN	ARHGAP27	APOBEC3C	B3GNT9	BMS1P20	BAALC	ATXN7L1	C9orf106	C16orf90	ARHGEF19	ALG3	AMZ2
	ARHGEF28	CCDC166	BGLAP	ARL4D	APOBEC3D	BCAR1	C22orf15	C8orf76	BCAP29	C9orf114	C16orf91	ATP13A2	AP2M1	AMZ2P1
	ARRDC3	CDC42P3	C1orf61	ASB16	APOBEC3F	BEAN1	C22orf29	CASC11	C7orf60	C9orf16	C1QTNF8	C1orf127	ATP11B	ANKFN1
	ARSB	CHRAC1	CCT3	ASB16-AS1	APOBEC3G	C16orf47	C22orf39	CASC19	C7orf61	C9orf50	CACNA1H	C1orf158	ATP13A3	APOH
	ARSK	COL22A1	CD1A	ATP6V0A1	APOBEC3H	C16orf70	CABIN1	CASC8	C7orf66	C9orf78	CASKIN1	C1orf167	ATP13A4	APPBP2
	ATG10	COMMD5	CD1C	ATXN7L3	APOL1	C16orf86	CCDC116	CCAT1	CAPZA2	CCBL1	CCDC154	C1orf195	ATP13A4-AS1	ARSG
	ATP6AP1L	CPSF1	CD1D	BECN1	APOL2	CA7	CDC45	CCDC26	CAV1	CDK9	CCDC64B	C1orf64	ATP13A5	AXIN2
	BHMT	CYC1	CD5L	BRCA1	APOL3	CALB2	CES5AP1	COL14A1	CAV2	CERCAM	CCNF	CASP9	ATP13A5-AS1	BCAS3
	BHMT2	CYHR1	CHRNB2	C17orf105	APOL4	CBFB	CHCHD10	COLEC10	CBLL1	CIZ1	CEMP1	CASZ1	B3GNT5	BPTF
	BTF3	CYP11B1	CHTOP	C17orf53	APOL5	CCDC79	CLDN5	CSMD3	CCDC71L	COQ4	CLCN7	CELA2A	BCL6	BRIP1
	C5orf30	CYP11B2	CKS1B	C1QL1	APOL6	CDH11	CLTCL1	CTHRC1	CDHR3	CRAT	CLDN6	CELA2B	C3orf70	BZRAP1
	CARTPT	DENND3	CLK2	CCDC103	ARFGAP3	CDH16	COMT	DCAF13	CFTR	CRB2	CLDN9	CLCN6	CAMK2N2	BZRAP1-AS1
	CCNH	DGAT1	CRABP2	CCDC43	ATF4	CDH5	CRKL	DEPTOR	CLDN15	DENND1A	CLUAP1	CLCNKA	CCDC39	C17orf47
	CD180	EEF1D	DAP3	CCR10	ATP5L2	CDYL2	DDT	DERL1	COG5	DNM1	CREBBP	CLCNKB	CCDC50	C17orf58
	CETN3	EPPK1	DCST1	CD300LG	BAIAP2L2	CENPT	DDTL	DSCC1	CTTNBP2	DOLK	DNASE1	CLSTN1	CHRD	C17orf64
	CHD1	EXOSC4	DCST2	CNP	BIK	CES2	DERL3	EBAG9	CUX1	DOLPP1	DNASE1L2	CORT	CLCN2	C17orf67
	CKMT2	FAM135B	DPM3	CNTD1	C1QTNF6	CES3	DGCR11	EFR3A	DLD	DPM2	E4F1	CROCC	CLDN1	C17orf82
	CKMT2-AS1	FAM83H	EFNA1	CNTNAP1	C22orf23	CES4A	DGCR14	EIF3E	DNAJB9	ENDOG	ECI1	CROCCP2	CLDN16	CA4
	CMYA5	FAM83H-AS1	EFNA3	COA3	CACNA1I	CFDP1	DGCR2	EIF3H	DNAJC2	ENG	EME2	CROCCP3	CPN2	CACNG1
	COL4A3BP	FBXL6	EFNA4	COASY	CACNG2	CHST4	DGCR6L	EMC2	DOCK4	EXOSC2	ERVK13-1	CTNNBIP1	CRYGS	CACNG4
	COX7C	FOXH1	FAM189B	DBF4B	CARD10	CHST5	DGCR8	ENPP2	DOCK4-AS1	FAM102A	FAHD1	CTRC	DCUN1D1	CACNG5
	CRHBP	GLI4	FCRL2	DCAKD	CBX6	CHST6	FAM230B	ENY2	DPY19L2P2	FAM129B	FLYWCH1	DDI2	DGKG	CCDC182
	DHFR	GML	FCRL3	DHX58	CBX7	CKLF	FBXW4P1	EXT1	DUS4L	FAM73B	FLYWCH2	DFFA	DNAJB11	CCDC47
	DMGDH	GPAA1	FCRL4	DHX8	CBY1	CKLF-CMTM1	GGT1	FAM49B	EFCAB10	FAM78A	GFER	DHRS3	DNAJC19	CD79B
	DMXL1	GPIHBP1	FCRL5	DNAJC7	CDC42EP1	CLEC18B	GGT5	FAM83A	EIF3IP1	FIBCD1	GNPTG	DNAJC16	DPPA2P3	CEP112
	DTWD2	GPR20	FDPS	DUSP3	CHADL	CMTM1	GGTLC2	FAM83A-AS1	EPHB4	FNBP1	HAGH	DRAXIN	DVL3	CEP95
	EDIL3	GPT	FLAD1	EFTUD2	CSDC2	CMTM2	GNAZ	FAM84B	EPO	FPGS	HCFC1R1	EFHD2	ECE2	CLTC
	ELL2	GRINA	GBA	ETV4	CSF2RB	CMTM3	GNB1L	FAM91A1	FAM185A	FUBP3	HN1L	EPHA2	ECT2	COIL
	ENC1	GSDMD	GBAP1	EZH1	CSNK1E	CMTM4	GP1BB	FBXO32	FBXL13	GAPVD1	HS3ST6	EXOSC10	EHHADH	CSH1
	EPB41L4A-AS1	HSF1	GON4L	FAM134C	CYB5R3	CMTR2	GSC2	FER1L6	FBXO24	GARNL3	IFT140	FAM131C	EHHADH-AS1	CSH2
	F2R	JRK	GPATCH4	FAM171A2	CYP2D6	CNTNAP4	GSTT2	FER1L6-AS1	FIS1	GLE1	IGFALS	FAM231B	EIF2B5	CSHL1
	F2RL1	KCNK9	HAPLN2	FAM215A	CYTH4	CTCF	GSTT2B	FER1L6-AS2	FOXP2	GOLGA1	IL32	FBLIM1	EIF2B5-AS1	CYB561
	F2RL2	KHDRBS3	HCN3	FMNL1	DDX17	CTRB1	GSTTP1	FZD6	FSCN3	GOLGA2	KCTD5	FBXO2	EIF4A2	DCAF7
	FAM151B	KIFC2	HDGF	FZD2	DMC1	CTRB2	GSTTP2	GSDMC	GCC1	GPR107	KREMEN2	FBXO42	EIF4G1	DDX42
	FAM169A	LINC00051	IL6R	G6PC	DNAJB7	CTRL	GUCD1	HAS2	GIGYF1	GPR21	LINC00514	FBXO44	EIF5A2	DDX5
	FAM172A	LRRC14	ILF2	G6PC3	DNAL4	DDX28	GUSBP11	HAS2-AS1	GNB2	HMCN2	MAPK8IP3	FBXO6	EPHB3	DGKE
	FAM174A	LRRC24	INSRR	GFAP	EFCAB6	DHODH	HIC2	HHLA1	GPR22	HSPA5	MEFV	FHAD1	ETV5	DHX40
	FAM81B	LY6D	INTS3	GHDC	EFCAB6-AS1	DHX38	HIRA	HPYR1	GPR85	IER5L	MEIOB	HNRNPCL1	FAM131A	DYNLL2
	FCHO2	LY6E	IQGAP3	GJC1	EIF3D	DPEP2	IGLL1	KCNQ3	HBP1	LAMC3	MIR1225	HSPB7	FETUB	EFCAB3
	FOXD1	LY6H	ISG20L2	GPATCH8	EIF3L	DPEP3	IGLL5	KCNV1	IFRD1	LCN2	MIR3177	KIAA2013	FGF12	EPX
	GCNT4	LY6K	KCNN3	GRN	ELFN2	DUS2	KLHL22	KIAA0196	IMMP2L	LHX2	MIR3178	KIF1B	FGF12-AS1	ERN1
	GFM2	LYNX1	KIAA0907	HCRT	ENTHD1	DYNC1LI2	LINC00896	KLHL38	KMT2E	LINC00963	MIR3180-5	LRRC38	FXR1	FAM20A
	GIN1	LYPD2	KRTCAP2	HDAC5	EP300	E2F4	LZTR1	LINC00536	KMT2E-AS1	LMX1B	MIR3677	LZIC	GHSR	FTSJ3
	GLRX	MAF1	LAMTOR2	HEXIM1	FAM109B	EDC4	MAPK1	LINC00861	LAMB1	LRRC8A	MIR4516	MAD2L2	GMNC	GDPD1
	GPR150	MAFA	LELP1	HEXIM2	FAM227A	ELMO3	MED15	LINC00964	LAMB4	LRSAM1	MIR4717	MASP2	GNB4	GH1
	HAPLN1	MAPK15	LENEP	HIGD1B	FAM83F	ENKD1	MIF	LINC00977	LHFPL3	MAPKAP1	MIR940	MFAP2	GOLIM4	GH2
	HEXB	MFSD3	LMNA	HSD17B1	FOXRED2	ESRP2	MIR1286	LINC01151	LHFPL3-AS1	MIR181A2	MLST8	MFN2	GP5	GNA13
	HMGCR	MIR4472-1	LOR	HSPB9	GALR3	EXOC3L1	MIR1306	LRP12	LINC00998	MIR181A2HG	MMP25	MIIP	HES1	HEATR6
	HOMER1	MIR4664	LRRC71	IFI35	GCAT	FA2H	MIR130B	LRRC6	LINC01004	MIR181B2	MRPS34	MIR4632	HRASLS	HELZ
	IQGAP2	MIR661	MEF2D	ITGA2B	GGA1	FAM65A	MIR185	MAL2	LINC01007	MIR199B	MSRB1	MIR5697	HRG	HSF5
	JMY	MIR937	MEX3A	KAT2A	GRAP2	FAM96B	MIR301B	MED30	LMOD2	MIR3154	MTRNR2L4	MST1P2	HTR3C	ICAM2
	KCNN2	MIR939	MIR4258	KCNH4	GTPBP1	FBXL8	MIR3618	MIR1205	LRCH4	MIR3911	NAA60	MTHFR	HTR3D	INTS2
	KIAA0825	MROH1	MIR555	KIF18B	H1F0	FHOD1	MIR4761	MIR1207	LRRC17	MIR3960	NDUFB10	MTOR	HTR3E	KCNH6
	LINC00461	MROH5	MIR5698	LINC00671	IFT27	GABARAPL2	MIR648	MIR1208	LRRN3	MIR4478	NLRC3	MTOR-AS1	HTR3E-AS1	KPNA2
	LINC00491	MROH6	MIR765	LINC00854	IL2RB	GFOD2	MIR649	MIR2053	LRWD1	MIR4672	NME3	NBPF1	IGF2BP2	LIMD2
	LINC00992	NRBP2	MIR9-1	LINC00910	JOSD1	GLG1	MIR650	MIR30B	LSMEM1	MIR600HG	NOXO1	NECAP2	IL1RAP	LINC00674
	LUCAT1	OPLAH	MIR92B	LRRC37A4P	KCNJ4	HCCAT5	MMP11	MIR30D	MDFIC	MIR601	NPW	NMNAT1	KCNMB2	LPO
	MAP1B	PARP10	MRPL24	LSM12	KCTD17	HP	MRPL40	MIR3151	MEPCE	MORN5	NTHL1	NPPA	KCNMB3	LRRC37A3
	MAST4	PLEC	MSTO1	MAP3K14	KDELR3	HPR	P2RX6	MIR3610	MET	MRRF	NTN3	NPPA-AS1	KLHL24	MAP3K3
	MBLAC2	PPP1R16A	MSTO2P	MAP3K14-AS1	L3MBTL2	HSD11B2	P2RX6P	MIR3686	MIR3666	MVB12B	NUBP2	NPPB	KLHL6	MED13
	MEF2C	PSCA	MTX1	MEOX1	LGALS1	HSF4	PEX26	MIR4662A	MIR4285	NAIF1	OR1F1	PADI1	KLHL6-AS1	METTL2A
	MEF2C-AS1	PTK2	MUC1	MIR2117	LGALS2	IST1	PI4KA	MIR4662B	MIR4467	NCS1	OR1F2P	PDPN	KNG1	MILR1
	MIR2277	PTP4A3	NES	MIR5010	LINC00207	KARS	PI4KAP1	MIR4663	MIR4653	NDUFA8	OR2C1	PEX14	LAMP3	MIR142
	MIR3607	PUF60	NPR1	MIR548AT	MAFF	KCTD19	PI4KAP2	MIR5194	MIR5090	NEK6	PAQR4	PGD	LINC00501	MIR21
	MIR3660	PYCRL	NTRK1	MLX	MCAT	KIAA0895L	PIWIL3	MIR548AA1	MIR548O	NR5A1	PDPK1	PIK3CD	LINC00578	MIR301A
	MIR4280	RECQL4	PAQR6	MPP2	MCHR1	LCAT	POM121L10P	MIR548D1	MOGAT3	NR6A1	PGP	PLEKHM2	LINC00887	MIR3064
	MIR4803	RHPN1	PBXIP1	MPP3	MFNG	LINC00920	POM121L1P	MRPL13	MOSPD3	NRON	PKD1	PLOD1	LINC00888	MIR3614
	MIR4804	RHPN1-AS1	PEAR1	NAGLU	MGAT3	LINC00922	POM121L4P	MTBP	MUC12	NTMT1	PKMYT1	PRAMEF1	LINC01014	MIR4524A
	MIR548P	RPL8	PGLYRP3	NAGS	MICALL1	LRRC29	POM121L8P	MTSS1	MUC17	NUP188	PRSS21	PRAMEF10	LIPH	MIR4524B
	MIR5706	SCRIB	PGLYRP4	NBR1	MIEF1	LRRC36	POM121L9P	MYC	MUC3A	NUP214	PRSS22	PRAMEF11	LPP	MIR454
	MIR583	SCRT1	PKLR	NBR2	MIR4534	MARVELD3	PPIL2	NDRG1	MYL10	ODF2	PRSS27	PRAMEF12	LPP-AS1	MIR4729
	MRPS27	SHARPIN	PMF1	NKIRAS2	MIR4762	MIR328	PPM1F	NDUFB9	NAMPT	OLFML2A	PRSS30P	PRAMEF13	LPP-AS2	MIR4736
	MTRNR2L2	SLC39A4	PMF1-BGLAP	NMT1	MIR4766	MIR4719	PRAME	NOV	NAPEPLD	OR1B1	PRSS33	PRAMEF14	LRRC15	MIR4737
	MTX3	SLC45A4	PMVK	PLCD3	MIR658	MLKL	RAB36	NSMCE2	NAT16	OR1J1	PRSS41	PRAMEF15	MAGEF1	MIR5047
	NBPF22P	SLC52A2	POU5F1P4	PLEKHH3	MIR659	MON1B	RANBP1	NUDCD1	NRCAM	OR1J4	PTX4	PRAMEF16	MAP3K13	MIR548AA2
	NR2F1	SLURP1	PRCC	PLEKHM1	MKL1	NAE1	RGL4	OC90	NYAP1	OR1K1	RAB26	PRAMEF17	MAP6D1	MIR548D2
	NR2F1-AS1	SPATC1	PYGO2	PPY	MPPED1	NFATC3	RIMBP3	OXR1	ORAI2	OR1L1	RNF151	PRAMEF18	MASP1	MIR633
	NREP	THEM6	RAB25	PSMC3IP	MPST	NOL3	RIMBP3B	PCAT1	ORC5	OR1L3	RNPS1	PRAMEF19	MB21D2	MIR634
	NREP-AS1	TIGD5	RHBG	PSME3	MYH9	NPIPB15	RIMBP3C	PCAT2	PAX4	OR1L4	RPL3L	PRAMEF2	MCCC1	MIR635
	NSA2	TMED10P1	RIT1	PTGES3L	NCF4	NRN1L	RTN4R	PHF20L1	PCOLCE	OR1L6	RPS2	PRAMEF20	MCF2L2	MKS1
	NUDT12	TMEM249	RRNAD1	PTGES3L-AARSD1	NDUFA6	NUDT7	SCARF2	PKHD1L1	PCOLCE-AS1	OR1N1	SLC9A3R2	PRAMEF22	MFN1	MPO
	OTP	TONSL	RUSC1	PTRF	NDUFA6-AS1	NUTF2	SDF2L1	POU5F1B	PIK3CG	OR1Q1	SLX4	PRAMEF25	MIR1224	MRC2
	PAPD4	TOP1MT	RUSC1-AS1	PYY	NOL12	PARD6A	SERPIND1	PRNCR1	PLOD3	OR5C1	SNHG9	PRAMEF26	MIR28	MRPS23
	PDE8B	TRAPPC9	RXFP4	RAB5C	NPTXR	PDP2	SGSM1	PVT1	PMPCB	PBX3	SNORA10	PRAMEF4	MIR4789	MSI2
	PIK3R1	TSNARE1	S100A1	RAMP2	PARVG	PHLPP2	SLC25A1	RAD21	PNPLA8	PDCL	SNORA64	PRAMEF5	MIR5588	MSX2P1
	POC5	TSTA3	S100A12	RAMP2-AS1	PDGFB	PKD1L3	SLC2A11	RAD21-AS1	POLR2J	PHYHD1	SNORD60	PRAMEF6	MIR944	MTMR4
	POLK	VPS28	S100A13	RND2	PDXP	PLA2G15	SLC7A4	RIMS2	POLR2J2	PIP5KL1	SPSB3	PRAMEF7	MRPL47	NACA2
	POU5F2	ZC3H3	S100A14	RPL27	PHF5A	PLEKHG4	SMARCB1	RNF139	POLR2J3	PKN3	SRRM2	PRAMEF8	NAALADL2	NOG
	PPIP5K2	ZFP41	S100A16	RUNDC1	PICK1	PMFBP1	SNAP29	RNF139-AS1	POP7	POMT1	SRRM2-AS1	PRAMEF9	NAALADL2-AS1	NOL11
	PTCD2	ZNF16	S100A2	RUNDC3A	PLA2G6	PRMT7	SNRPD3	RSPO2	PPP1R35	PPP2R4	SSTR5	PRDM2	NAALADL2-AS2	OR4D1
	RAB9BP1	ZNF250	S100A3	SLC25A39	PMM1	PSKH1	SPECC1L	SAMD12	PPP1R3A	PPP6C	SSTR5-AS1	PTCHD2	NAALADL2-AS3	OR4D2
	RASA1	ZNF251	S100A4	SLC4A1	PNPLA3	PSMB10	SPECC1L-ADORA2A	SLA	PRKAR2B	PRDM12	SYNGR3	RBP7	NDUFB5	PITPNC1
	RASGRF2	ZNF252P	S100A5	SOST	PNPLA5	PSMD7	SUSD2	SLC30A8	PRKRIP1	PRRC2B	TBC1D24	RCC2	NLGN1	POLG2
	RFESD	ZNF252P-AS1	S100A6	SPATA32	POLDIP3	RANBP10	TANGO2	SNTB1	PSMC2	PRRX2	TBL3	RSC1A1	NLGN1-AS1	PPM1D
	RGMB	ZNF34	S100A7	STAT3	POLR2F	RFWD3	TBX1	SQLE	PUS7	PSMB7	TCEB2	RSG1	OPA1	PPM1E
	RGMB-AS1	ZNF517	S100A7A	STAT5A	POLR3H	RLTPR	THAP7	ST3GAL1	RASA4	PTGES	TELO2	SDHB	OPA1-AS1	PRKAR1A
	RHOBTB3	ZNF623	S100A7L2	STAT5B	PVALB	RRAD	THAP7-AS1	SYBU	RASA4B	PTGES2	THOC6	SLC25A34	OSTN	PRKCA
	RPS23	ZNF696	S100A8	TMEM101	RAC2	SLC12A4	TMEM191A	TAF2	RELN	PTGS1	TIGD7	SPATA21	OSTN-AS1	PRR11
	S100Z	ZNF7	S100A9	TMEM106A	RANGAP1	SLC7A6	TMEM191C	TATDN1	RINT1	PTRH1	TMEM204	SPEN	PARL	PSMC5
	SCAMP1	ZNF707	SCAMP3	TMUB2	RBFOX2	SLC7A6OS	TMEM211	TBC1D31	RNF133	QRFP	TNFRSF12A	SRM	PEX5L	PSMD12
	SCARNA18		SCARNA4	TTC25	RNU12	SLC9A5	TRMT2A	TG	RNF148	RABEPK	TPSAB1	SZRD1	PEX5L-AS2	PTRH2
	SERINC5		SEMA4A	TUBG1	RPL3	SMPD3	TSSK2	TMEM65	RPL19P12	RABGAP1	TPSB2	TARDBP	PIK3CA	RAD51C
	SLCO4C1		SH2D2A	TUBG2	RPS19BP1	SNORA70D	TUBA3FP	TMEM71	SAP25	RALGPS1	TPSD1	TMEM51-AS1	POLR2H	RGS9
	SNORA13		SHC1	UBTF	RRP7A	SNORD71	TUBA8	TMEM74	SERPINE1	RAPGEF1	TPSG1	TMEM82	PSMD2	RNF126P1
	SNORA47		SHE	VAT1	SAMM50	SYCE1L	TXNRD2	TMEM75	SH2B2	RBM18	TRAF7	TNFRSF1B	PYDC2	RNF43
	SPATA9		SLC25A44	VPS25	SCUBE1	TAT	UBE2L3	TNFRSF11B	SLC12A9	RC3H2	TRAP1	TNFRSF8	RFC4	RNFT1
	SPZ1		SLC27A3	WNK4	SERHL	TERF2IP	UFD1L	TRHR	SLC26A3	RPL12	TSC2	UBE4B	RPL22L1	RPS6KB1
	SREK1		SLC50A1	ZNF385C	SERHL2	THAP11	UPB1	TRIB1	SLC26A4	RPL35	TSR3	UBIAD1	RPL39L	SCARNA20
	SRP19		SMG5		SGSM3	TK2	VPREB1	TRMT12	SLC26A4-AS1	SCAI	UBE2I	VPS13D	RTP1	SCN4A
	SSBP2		SNAPIN		SH3BP1	TMEM208	VPREB3	UTP23	SLC26A5	SET	UNKL	ZBTB17	RTP2	SCPEP1
	ST8SIA4		SSR2		SLC16A8	TMEM231	YDJC	WDYHV1	SPDYE2	SH2D3C	ZG16B		RTP4	SKA2
	STARD4		SYT11		SLC25A17	TPPP3	YPEL1	WISP1	SPDYE2B	SH3GLB2	ZNF174		SENP2	SLC16A6
	STARD4-AS1		TDRD10		SMDT1	TRADD	ZDHHC8	ZFAT	SPDYE6	SLC25A25	ZNF200		SNORA4	SMARCD2
	SV2C		THBS3		SNORD43	TSNAXIP1	ZDHHC8P1	ZFAT-AS1	SRPK2	SLC27A4	ZNF205		SNORA63	SMG8
	TBCA		TMEM79		SNORD83A	TXNL4B	ZNF280A	ZFPM2	SRRT	SLC2A8	ZNF205-AS1		SNORA81	SMURF2
	THBS4		TRIM46		SNORD83B	WDR59	ZNF280B	ZHX1	ST7	SNORA65	ZNF213		SNORD2	SNORA38B
	TMEM161B		TSACC		SOX10	ZDHHC1	ZNF70	ZHX2	ST7-AS1	SNORD62A	ZNF263		SNORD66	SNORD104
	TMEM161B-AS1		TTC24		SSTR3	ZFHX3	ZNF74	ZNF572	ST7-AS2	SNORD62B	ZNF597		SOX2	SRSF1
	TMEM167A		UBE2Q1		ST13	ZFP1			ST7-OT4	SNORD90	ZNF598		SOX2-OT	STRADA
	TMEM171		UBE2Q1-AS1		SULT4A1	ZFP90			SYPL1	SPTAN1	ZNF75A		SPATA16	SUPT4H1
	TMEM174		UBQLN4		SUN2	ZNF19			TAS2R16	ST6GALNAC4	ZSCAN10		SST	TACO1
	TNPO1		VHLL		SYNGR1	ZNF23			TES	ST6GALNAC6	ZSCAN32		ST6GAL1	TANC2
	TTC37		YY1AP1		TAB1	ZNF821			TFEC	STRBP			TBCCD1	TBC1D3P1-DHX40P1
	UTP15		ZBTB7B		TCF20				TFR2	STXBP1			THPO	TBC1D3P2
	VCAN				TEF				THAP5	SWI5			TMEM207	TBX2
	WDR41				TEX33				TMEM168	TBC1D13			TMEM41A	TBX4
	XRCC4				TMEM184B				TRIM56	TOR1A			TNFSF10	TCAM1P
	ZBED3				TMPRSS6				TRIP6	TOR1B			TP63	TEX14
	ZBED3-AS1				TNRC6B				TSC22D4	TOR2A			TPRG1	TEX2
	ZCCHC9				TOB2				UFSP1	TRUB2			TPRG1-AS1	TLK2
	ZFYVE16				TOMM22				UPK3BL	TTC16			TPRG1-AS2	TRIM25
	ZNF366				TRIOBP				VGF	TTLL11			TRA2B	TRIM37
					TSPO				WNT2	UCK1			TTC14	TUBD1
					TST				ZAN	URM1			USP13	USP32
					TTLL1				ZCWPW1	USP20			UTS2B	VEZF1
					TTLL12				ZNF277	WDR34			VPS8	VMP1
					TXN2				ZNF800	WDR38			VWA5B2	WIPI1
					ZC3H7B				ZNHIT1	ZBTB26			YEATS2	YPEL2
										ZBTB34			ZMAT3
										ZBTB43			ZNF639
										ZBTB6
										ZDHHC12
										ZER1
										ZNF79

### Sheet: ST2 Gene components
	1	2	3	4	5	6	7	8	9	10	11	12	13	14
	PAPD4	COMMD5	RAB25	AARSD1	PHF5A	APRT	SMARCB1	COMMD5	CUL1	RPL35	CLEC16A	RERE	COPB2	STRA13
	AGGF1	PTDSS1	JTB	COASY	SMARCB1	AARS	CABIN1	PTDSS1	SLC12A9	SLC25A25	C16orf13	UBIAD1	ACAP2	AMZ2
	TIGA1	EBAG9	DUSP12	G6PC3	SGSM3	CYB5B	DGCR14	ESRP1	PEX1	URM1	DECR2	PNRC2	IQCG	SKA2
	MSH3	PTK2	PSMB4	VEZF1	DNAL4	SF3B3	LZTR1	EBAG9	PLOD3	CDK9	COG7	CTNNBIP1	CCDC50	TLK2
	YTHDC2	TIGD5	PIGC	NAGLU	TRABD	ATXN1L	RNF185	PTK2	TRRAP	RABEPK	EARS2	TMEM50A	EIF4G1	CYB561
	RBM28	ZNF16	RUSC1	CDK5RAP3	RNF185	ACD	MTMR3	TIGD5	ZSCAN21	ZDHHC12	ABAT	PARK7	PHC3	METTL2A
	REEP5	CYHR1	ACBD6	SLC25A39	PPPDE2	TERF2IP	C22orf25	RPL8	PRKAG2	ZNF189	PARN	SPEN	DHX36	SRP68
	PJA2	EEF1D	DEDD	NPEPPS	XRCC6	NOB1	UFD1L	VPS28	SSBP1	PPP6C	KIAA0556	ATPIF1	SENP5	NUP85
	DEGS2	RPL8	SF3B4	RUNDC1	MTMR3	MVD	CHCHD10	MED30	C7orf47	TBC1D13	FAM173A	PEX14	WDR53	MRPS7
	CXXC5	VPS28	B4GALT3	DHX8	CBY1	DUS2L	DGCR6L	FAM83H	DLD	RALGPS1	RHBDF1	MTOR	PSMD2	SMARCD2
	POC5	FAM83H	PIGM	HEXIM2	MCAT	USP10	UBE2L3	UBR5	EPHB4	C9orf80	UBE2I	CLSTN1	CCNL1	SUPT4H1
	GTPBP4	C8orf55	APOA1BP	PLEKHH3	CSNK1E	AP1G1	LOC375133	ATAD2	TMEM209	PMPCA	NTHL1	PHACTR4	RNF7	ICT1
	TBC1D9	MFSD3	GNPAT	ATL3	CECR5	KLHL36	CECR5	KIAA0196	NUP205	C9orf16	ECI1	WRAP73	TBL1XR1	NME1
	MTX3	FBXL6	DUSP23	TMEM101	BRD1	GLG1	SMCR7L	C8orf55	MCM7	DOLPP1	ZNF434	SDF4	ECE2	CCDC47
	FAM114A2	CYC1	KIAA0907	AP2B1	TAB1	DHX38	ASCC2	FBXL6	GCC1	TTF1	LMF1	C1orf144	MRPS22	RPS6KB1
	PPP2CA	MAF1	PRPF3	PSME3	SMCR7L	RANBP10	PITPNB	CYC1	UBE3C	CAMSAP1	CD2BP2	PIGV	NDUFB5	HEATR6
	ANKHD1	ZHX1	CHTOP	ATP6V0A1	JOSD1	MAP1LC3B	TXNRD2	MAF1	LOC100630923	ZBTB34	ROGDI	CPSF3L	AP2M1	INTS2
	FAM174A	GPR172A	MTX1	BECN1	MYH9	CBFB	DDT	ZHX1	ALKBH4	GTF3C5	RAB26	UBE4B	TOPBP1	EPN3
	GUSBP9	DERL1	PPOX	KIAA1267	ASCC2	COX4NB	THAP7	GPR172A	TMUB1	GAPVD1	NUDT16L1	BC041843	DVL3	MRPL27
	CDCA7	GPAA1	DAP3	CCDC56	LMF2	COG4	MAPK1	TTC35	ADCK2	ASB6	SPSB3	PINK1	EIF2B5	CCDC45
	AP3B1	ADCK5	TBCE	STAT3	TMEM184B	C16orf57	TFIP11	DERL1	MKRN1	PSMB7	NSMCE1	GNB1	POLR2H	MTMR4
	FNIP1	NSMCE2	UBQLN4	VAT1	PITPNB	KIAA0174	ZNF74	ATP6V1C1	KRIT1	MAN1B1	ADCY9	KIAA2013	RPN1	TEX2
	SKP1	STK3	EFNA1	MAPT	EIF3L	NUTF2	THOC5	NSMCE2	SLC25A13	DPM2	METRN	PRKCZ	C3orf37	SLC9A3R1
	CENPA	GLI4	VPS45	CYB5D2	DDT	ZNF319	SDF2L1	STK3	IFRD1	NPDC1	RHOT2	DFFA	OPA1	C17orf71
	PPP1R12B	WDYHV1	PMF1	SMARCE1	TOM1	KATNB1	KIAA1671	TATDN1	MGC27345	MRRF	ZNF688	CLCN6	TNK2	STRADA
	CMYA5	LRRC14	MRPL9	LSM12	POLR3H	E2F4	C22orf13	WDYHV1	DUS4L	C9orf119	COQ7	PHF13	TMEM41A	NOL11
	C5orf30	ENY2	COPA	BRCA1	TFIP11	ANKRD11	YDJC	ENY2	POP7	TUBB2C	E4F1	EIF4G3	VPS8	MRPS23
	PDSS1	SQLE	FAM189B	KIAA1407	SUN2	COX4I1	NOL12	SQLE	RINT1	GLE1	THOC6	SDHB	HRASLS	HELZ
	IK	CPSF1	UHMK1	PNPO	TNRC6B	VPS4A	MIF	MAL2	POLR2J2	FUBP3	AXIN1	AY358864	ALG3	DYNLL2
	ESR1	PPP1R16A	CLK2	ARSG	RANGAP1	CIRH1A	TOMM22	PYCRL	MEPCE	GOLGA1	RAB11FIP3	RPA2	CLCN2	LOC146880
	MRPS36	PYCRL	BOLA1	DNAJC7	THOC5	TERF2	TOP3B	RAD54B	ZNF746	SEC16A	MLST8	DHDDS	KPNA4	C17orf58
	BRD8	ZNF7	HAX1	TMEM99	KIAA1671	C16orf70	PI4KA	ZNF7	IMPDH1	SURF6	KLHDC9	MTHFR	SENP2	FTSJ3
	APH1B	GRINA	FLAD1	C17orf79	PDXP	DYNC1LI2	EIF3D	GRINA	TRIP6	UBAC1	MYST1	VPS13D	TFRC	WDR68
	IL6ST	CSPP1	C1orf131	NT5C3L	C22orf40	WDR59	MRPL40	DSCC1	PTCD1	RABGAP1	NUBP1	TPRG1L	C3orf21	POLG2
	APBB3	COPS5	UFC1	TUBG2	TCF20	NUP93	SRRD	COPS5	ARF5	ENDOG	ZNF500	DNAJC16	DNAJB11	COIL
	RAD17	RRS1	SLC25A44	EIF1	ACO2	MON1B	KLHL22	RRS1	GNB2	C9orf6	ZNF263	AGTRAP	MYNN	C17orf28
	HSD17B4	YWHAZ	PI4KB	KLHDC9	NOL12	RFWD3	EIF4ENIF1	YWHAZ	SND1	FAM129B	ZG16B	VAMP3	PAK2	PHB
	NCK2	MRPL13	TUFT1	DHX58	MPST	KARS	MED15	MRPL13	CLDN15	LRSAM1	NAT15	RPS6KA1	C3orf26	LLGL2
	NSA2	TOP1MT	TARS2	WNT3	TOMM22	C16orf80	DGCR2	TAF2	ORC5	SSNA1	SNRNP25	ZBTB17	KIAA0226	ATP5H
	CDK7	TAF2	PSMD4	BCL2	PMM1	FTSJD1	POLDIP3	SCRIB	MOSPD3	EDF1	C16orf91	NIPAL3	FAM131A	TOB1
	PSAT1	RECQL4	KRTCAP2	ACLY	EIF3D	CIAPIN1	C22orf28	CCNE2	ATP6V1F	DOLK	HAGH	MFN2	FXR1	TRIM37
	FAM172A	SCRIB	POLR3C	TMUB2	SAMM50	TMEM208	HIC2	ZC3H3	PUS7	SURF1	FLYWCH2	ICMT	PPP1R2	ANAPC11
	RASA1	ZC3H3	POGK	VPS25	ARFGAP3	CSNK2A2	C22orf39	UTP23	CBLL1	ST6GALNAC6	ZNF213	ZBTB48	PARL	TSEN54
	DHX29	ARHGAP39	USP21	KAT2A	AL713763	FUK	ADSL	C8orf51	ZNHIT1	FAM102A	BCKDK	AURKAIP1	HLTF	PTRH2
	P4HTM	C8orf51	BCL9	JUP	EIF4ENIF1	NIP7	L3MBTL2	FAM91A1	ARHGEF5	C9orf78	WDR90	CR622439	INV	TUBD1
	C5orf44	MTERFD1	PRUNE	HAGH	ZBED4	PSMD7	CRKL	MTERFD1	NDUFB2	TSC1	PIGQ	DNAJC8	ABCF3	APPBP2
	KIF13B	PUF60	SETDB1	GGNBP2	TRIOBP	OGFOD1	SPECC1L	PUF60	PMPCB	ABL1	ITFG3	UBXN11	EIF4A2	USP32
	GAMT	TCEB1	SNX27	MLX	POLDIP3	ATP6V0D1	GNB1L	TCEB1	PSMC2	C9orf142	RPUSD1	NECAP2	RNF168	SLC35B1
	PTCD2	TRAPPC9	PRCC	PPP1R14B	C22orf28	CENPBD1	POLR2F	ZNF34	BUD31	NDUFA8	NME3	NUDC	MAP3K13	COG1
	ATP6AP1L	ZNF34	METTL13	GAMT	ADSL	TMEM170A	HSCB	ZNF250	ATP5J2	TOR2A	FOPNL	PEF1	ACTL6A	DHX40
	SCUBE2	ZNF250	SCAMP3	KRT10	L3MBTL2	C16orf61	ATP6V1E1	MTBP	ZC3HC1	MRPL41	DNAJA3	AKR7A2	DCUN1D1	PPM1D
	FAM13B	HSF1	INTS3	TUBG1	CRKL	FAM96B	DGCR6	WDR67	CAPZA2	ARPC5L	CREBBP	SRRM1	TBCCD1	CANT1
	GATA3	BOP1	NCSTN	CPD	SPECC1L	CNOT1	SLC25A1	HSF1	ABCF2	NUP214	FBXL16	STX12	YEATS2	RAD51C
	MRPS27	SHARPIN	RRNAD1	DNALI1	POLR2F	THAP11	COMT	BOP1	CPSF4	TOR1A	ORAI3	MUL1	ACAD9	DDX42
	RBM22	MTFR1	FAM20B	ATXN7L3	GRAMD4	COQ9	SNAP29	C8orf38	ZNF212	MRPS2	IFT140	TNFRSF14	BX119001	PRPSAP1
	NME3	KIFC2	VPS72	NMT1	CRELD2	EDC4	BCL2L13	SHARPIN	ZNF277	FAM73B	NUBP2	KIAA0090	GMPS	VMP1
	ANLN	C8orf82		WDR19	RPS19BP1	POLR2C	PACSIN2	MTFR1	IMMP2L	PHPT1	CLUAP1	ZNF436	NCBP2	METTL23
	SSBP2	ZNF707		DUSP3	SELO	DDX19A	DRG1	ZNF707	GSTK1	TRIM32	POLR3K	KIF1B	MRPL47	PSMC5
	EVL	EXOSC4		CNTD1	PICK1			EXOSC4	MKLN1	SLC2A8	RAB40C	ATP13A2	EPHB3	TACO1
	CBX2			LEPREL4	BCL2L13				TSC22D4	LRRC8A	GLYR1	SRSF4	PDCD10	XYLT2
	CAMLG			CCDC103	PACSIN2				TSGA14	PPP2R4	JMJD8	HMGCL	MCCC1	PSMD12
	TTC37			STAT5B	GCAT				COPS6	PRPF4	GNPTG	RPL22	U2SURP	DDX5
	IPO11			DHRS11	DRG1				WASL	PTGES2	IQCK	XKR8	KLHL24
	SLC22A5			EFTUD2					FIS1	TOR1B	STUB1		RSRC1
	C1orf106			RND2					MDH2	WDR34			MCM2
	BTF3			TTC25					TRIM24	ODF2			ECT2
	ANKRA2			PLEKHM1					ARMC10	PTRH1			MFN1
	CIRBP								LRWD1	ATP6V1G1			RPL39L
	SMAD5								ZNF800	MED22			USP13
	COX7C								ARPC1A	SPTAN1			TFDP2
									TMEM168	BRD3			RFC4
										RXRA
										SH3GLB2
										NUP188

### Sheet: ST3 Significant Genes
	ER			PR			HER2			Presence of Lymph Nodes			GRADE			Age at Diagnosis			Overall Survival
	PTDSS1	PTDSS1		PPP2CA	IL6ST		AGGF1	RAD17		C8orf55			CENPA	TUBG1		DEGS2	ESR1		PAPD4	CIRH1A
	CYHR1	VPS28		GUSBP9	RASA1		RBM28	C1orf106		KIAA1267			GPR172A	EIF3L		ESR1	IL6ST		YTHDC2	HSCB
	RPL8	GPR172A		C5orf30	SCUBE2		REEP5	EEF1D		VPS25			RECQL4	UFD1L		IL6ST	THOC5		PPP2CA	C7orf47
	VPS28	PPP1R16A		ESR1	PPP1R16A		PDSS1	ZHX1		CPD			DEDD			GATA3	CCNE2		CMYA5	NDUFA8
	FAM83H	CSPP1		MRPS36	APOA1BP		ESR1	GPR172A		CSNK1E			SF3B4			EVL	MTHFR		APBB3	C16orf91
	MFSD3	DEDD		IL6ST	TUFT1		MRPS36	TOP1MT		POLR3H			DAP3			COMMD5	ZNF436		PTCD2	DNAJA3
	GPR172A	UBQLN4		HSD17B4	ATL3		APH1B	C8orf51		TFIP11			TBCE			PTDSS1			MRPS27	METTL2A
	NSMCE2	UHMK1		NCK2	MAPT		RAD17	ZNF707		SMCR7L			UBQLN4			TIGD5			ANKRA2
	STK3	MAPT		CDK7	POLR3H		DHX29	PIGM		MIF			MRPL9			EEF1D			CPSF1
	GLI4	BCL2		FAM172A	L3MBTL2		RBM22	FLAD1		SNAP29			FAM189B			GPR172A			HSF1
	PPP1R16A	POLR3H		RASA1	POLR2F		NME3	VEZF1		PLOD3			FLAD1			SCRIB			ACBD6
	GRINA	SUN2		PTCD2	CYB5B		SSBP2	BCL2		C9orf142			UFC1			ARHGAP39			UBQLN4
	CSPP1	AL713763		SCUBE2	MVD		CBX2	POLR2F					PI4KB			ZNF250			BOLA1
	SCRIB	ZBED4		GATA3	COMT		TTC37	PICK1					BCL9			RAB25			PI4KB
	MTERFD1	C16orf57		EVL	NUP205		C1orf106	PACSIN2					INTS3			PPOX			TARS2
	PUF60	FUK		SLC22A5	ADCK2		EBAG9	GCAT					RRNAD1			UBQLN4			PRCC
	ZNF250	OGFOD1		CIRBP	DUS4L		PTK2	AARS					SLC25A39			PMF1			VPS72
	MTFR1	SMARCB1		PTDSS1	PUS7		TIGD5	CIRH1A					PLEKHH3			UFC1			NAGLU
	EXOSC4	MAPK1		EEF1D	ZNHIT1		CYHR1	TMEM170A					AP2B1			PRUNE			CCDC56
	PSMB4	MIF		RPL8	TSGA14		EEF1D	THOC5					CYB5D2			RUNDC1			VPS25
	DEDD	COMT		VPS28	LRWD1		FAM83H	SLC25A1					TUBG1			TMEM101			MLX
	B4GALT3	PACSIN2		MFSD3	FAM102A		CYC1	EPHB4					PITPNB			ARSG			NMT1
	PPOX	KIAA0196		ZHX1	PTRH1		ZHX1	IMPDH1					EIF3L			CNTD1			EFTUD2
	DAP3	C8orf38		GPR172A	SPTAN1		GPR172A	ZNF277					POLR3H			CSNK1E			SGSM3
	UBQLN4	EPHB4		GPAA1	ADCY9		DERL1	ZNF800					TFIP11			POLR3H			DNAL4
	MRPL9	NUP205		GLI4	IQCK		STK3	C9orf80					AL713763			RANGAP1			CECR5
	COPA	FAM129B		WDYHV1	DFFA		WDYHV1	SEC16A					TRIOBP			THOC5			LMF2
	UHMK1	SH3GLB2		CPSF1	UBXN11		ENY2	METRN					C22orf28			TOMM22			EIF4ENIF1
	FLAD1	ADCY9		PPP1R16A	HMGCL		PPP1R16A	POLR3K					BCL2L13			EIF3D			SPECC1L
	UFC1	NME3		CSPP1	ECE2		CSPP1	GNPTG					AARS			CRKL			CIRH1A
	TUFT1	POLR3K		PUF60	MAP3K13		TOP1MT	PHF13					MAP1LC3B			SPECC1L			NIP7
	POGK	AURKAIP1		HSF1	YEATS2		C8orf51	NIPAL3					CIRH1A			CRELD2			TMEM170A
	PRUNE	UBXN11		ZNF707	SLC9A3R1		ZNF34	UBXN11					NUP93			BCL2L13			C16orf61
	METTL13	YEATS2		RAB25	C17orf58		MTFR1	RNF7					OGFOD1			APRT			DDX19A
	INTS3	SLC9A3R1		PSMB4			ZNF707	C3orf37					UFD1L			NUTF2			NOL12
	NCSTN	C17orf58		DEDD			EXOSC4	TFRC					TOMM22			CABIN1			MIF
	RRNAD1			B4GALT3			RUSC1	LOC146880					TOP3B			SMCR7L			POLR2F
	FAM20B			APOA1BP			PIGM	C17orf28					DGCR2			MAPK1			HSCB
	VPS72			CHTOP			DUSP23	PRPSAP1					ATP6V1E1			TFIP11			COMT
	MAPT			PPOX			KIAA0907						SLC25A1			MRPL40			MRPL13
	ARSG			UBQLN4			PPOX						COMT			SRRD			UTP23
	BCL2			MRPL9			DAP3						NUP205			DGCR2			C7orf47
	DNALI1			COPA			UBQLN4						MCM7			HIC2			ATP5J2
	ATXN7L3			FLAD1			FAM189B						SLC25A13			GNB1L			ABCF2
	SMARCB1			UFC1			CLK2						LRWD1			POLR2F			FIS1
	SGSM3			TUFT1			FLAD1						ZDHHC12			SLC25A1			ARMC10
	DNAL4			POLR3C			UFC1						ENDOG			DRG1			C9orf80
	TRABD			POGK			POLR3C						SPTAN1			ATAD2			C9orf78
	XRCC6			BCL9			PRUNE						ZG16B			CYC1			NDUFA8
	CECR5			PRUNE			PRCC						GLYR1			CCNE2			CD2BP2
	SMCR7L			SNX27			NCSTN						PARK7			UTP23			SPSB3
	TMEM184B			SCAMP3			FAM20B						WRAP73			ADCK2			C16orf91
	PITPNB			VEZF1			G6PC3						PIGV			POLR2J2			DNAJA3
	TOM1			NPEPPS			VEZF1						UBE4B			SND1			CREBBP
	POLR3H			PLEKHH3			CDK5RAP3						SDHB			CBLL1			PEX14
	TFIP11			ATL3			ATL3						UBXN11			GSTK1			UBE4B
	SUN2			STAT3			TMEM101						RPL22			COPS6			DFFA
	KIAA1671			VAT1			BECN1						MRPS7			ZNF800			DNAJC16
	PMM1			MAPT			CCDC56						ICT1			CDK9			NIPAL3
	ARFGAP3			CYB5D2			MAPT						MRPL27			ZNF189			NECAP2
	AL713763			LSM12			LSM12						LOC146880			UBAC1			PEF1
	ZBED4			ARSG			PNPO						APPBP2			C9orf6			TNK2
	L3MBTL2			KLHDC9			DNAJC7						SLC35B1			ABL1			VPS8
	CRKL			GGNBP2			EIF1						PSMC5			FAM73B			DCUN1D1
	SPECC1L			MLX			KLHDC9						TACO1			ROGDI			TBCCD1
	POLR2F			PPP1R14B			BCL2									COQ7			MCCC1
	GRAMD4			WDR19			KAT2A									RAB11FIP3			METTL2A
	CYB5B			SMARCB1			JUP									ZNF500			CCDC47
	ACD			DNAL4			CPD									PIGQ			MRPL27
	MVD			TRABD			SMARCB1									FBXL16			CCDC45
	USP10			XRCC6			PPPDE2									KIAA2013			SLC9A3R1
	GLG1			CBY1			CBY1									PRKCZ			TOB1
	CBFB			MCAT			CECR5									EIF4G3			PSMC5
	C16orf57			SMCR7L			TAB1									MTHFR
	ANKRD11			JOSD1			TMEM184B									MFN2
	COX4I1			PITPNB			POLR3H									DNAJC8
	NUP93			POLR3H			SUN2									UBXN11
	KARS			TFIP11			THOC5									ZNF436
	FTSJD1			C22orf40			KIAA1671									ATP13A2
	FUK			AL713763			C22orf40									CCDC50
	OGFOD1			ZBED4			TCF20									RNF7
	CNOT1			TRIOBP			ACO2									TNK2
	DDX19A			L3MBTL2			PMM1									FXR1
	TXNRD2			SPECC1L			ARFGAP3									HLTF
	MAPK1			POLR2F			C22orf28									ABCF3
	NOL12			GRAMD4			L3MBTL2									EIF4A2
	MIF			CYB5B			POLR2F									ACTL6A
	TOP3B			MVD			GRAMD4									NCBP2
	SRRD			C16orf57			PICK1									PDCD10
	KLHL22			ANKRD11			PACSIN2									MCCC1
	HSCB			DYNC1LI2			GCAT									USP13
	COMT			FTSJD1			DRG1									TFDP2
	SNAP29			CSNK2A2			APRT									CYB561
	PACSIN2			FUK			AARS									RPS6KB1
	UBR5			ATP6V0D1			NOB1									EPN3
	KIAA0196			CENPBD1			DUS2L									TEX2
	CYC1			C16orf61			RANBP10									TRIM37
	ENY2			C22orf25			C16orf57									TUBD1
	RAD54B			DGCR6L			NUTF2									RAD51C
	UTP23			DDT			KATNB1									PRPSAP1
	WDR67			MAPK1			ANKRD11
	C8orf38			THOC5			VPS4A
	CUL1			SDF2L1			CIRH1A
	SLC12A9			NOL12			TERF2
	PLOD3			MIF			C16orf80
	EPHB4			TOMM22			CIAPIN1
	TMEM209			TOP3B			CSNK2A2
	NUP205			MRPL40			FUK
	MCM7			KLHL22			PSMD7
	ADCK2			DGCR2			TMEM170A
	MKRN1			SLC25A1			C16orf61
	SLC25A13			COMT			THAP11
	POLR2J2			SNAP29			CABIN1
	TRIP6			DRG1			LZTR1
	CPSF4			TIGD5			UFD1L
	IMMP2L			UBR5			LOC375133
	TSC22D4			ATAD2			C22orf13
	COPS6			KIAA0196			YDJC
	WASL			C8orf55			NOL12
	LRWD1			SQLE			MIF
	ZNF189			DSCC1			TOMM22
	RALGPS1			SLC12A9			SRRD
	C9orf16			PLOD3			KLHL22
	GAPVD1			PRKAG2			POLDIP3
	NPDC1			EPHB4			ADSL
	C9orf119			NUP205			HSCB
	FAM129B			ADCK2			ATP6V1E1
	FAM102A			IFRD1			SLC25A1
	C9orf142			DUS4L			COMT
	ARPC5L			IMPDH1			VPS28
	PHPT1			ATP6V1F			MED30
	PRPF4			PUS7			ATAD2
	SH3GLB2			ZNHIT1			C8orf55
	CLEC16A			ARHGEF5			ATP6V1C1
	ABAT			ZC3HC1			MAL2
	RHBDF1			TSGA14			GRINA
	NTHL1			COPS6			COPS5
	ECI1			WASL			CCNE2
	SPSB3			ARMC10			WDR67
	ADCY9			LRWD1			EPHB4
	RAB11FIP3			ARPC1A			NUP205
	KLHDC9			SLC25A25			LOC100630923
	SNRNP25			C9orf80			ALKBH4
	BCKDK			C9orf16			TMUB1
	WDR90			GAPVD1			ADCK2
	NME3			SEC16A			SLC25A13
	IFT140			RABGAP1			IFRD1
	POLR3K			FAM129B			MGC27345
	PNRC2			LRSAM1			RINT1
	CTNNBIP1			FAM102A			MEPCE
	PHACTR4			NDUFA8			ZNF746
	PIGV			MRPL41			IMPDH1
	PINK1			ARPC5L			PTCD1
	DFFA			PHPT1			ORC5
	PHF13			LRRC8A			ZNHIT1
	RPA2			PPP2R4			PMPCB
	TPRG1L			PTGES2			ZNF277
	RPS6KA1			WDR34			MDH2
	ZBTB17			PTRH1			ARMC10
	AURKAIP1			ATP6V1G1			LRWD1
	CR622439			SPTAN1			ZNF800
	UBXN11			NUP188			RPL35
	NECAP2			COG7			PPP6C
	NUDC			ABAT			C9orf80
	PEF1			KIAA0556			GTF3C5
	AKR7A2			NTHL1			MAN1B1
	SRRM1			ECI1			NPDC1
	STX12			CD2BP2			C9orf119
	MUL1			RAB26			GLE1
	TNFRSF14			SPSB3			SEC16A
	ZNF436			ADCY9			SURF6
	ATP13A2			RAB11FIP3			FAM129B
	HMGCL			NUBP1			LRSAM1
	IQCG			ZG16B			SSNA1
	CCDC50			NAT15			EDF1
	RNF7			PIGQ			DOLK
	ECE2			DNAJA3			ABL1
	MRPS22			CLUAP1			MRPL41
	NDUFB5			JMJD8			ARPC5L
	POLR2H			GNPTG			TRIM32
	TNK2			IQCK			SLC2A8
	KPNA4			CTNNBIP1			TOR1B
	SENP2			PIGV			WDR34
	DNAJB11			DFFA			SPTAN1
	HLTF			PHF13			RXRA
	EIF4A2			EIF4G3			DECR2
	ACTL6A			DHDDS			ABAT
	YEATS2			MFN2			UBE2I
	BX119001			CR622439			ECI1
	MCCC1			UBXN11			ZNF434
	ECT2			AKR7A2			RAB26
	MFN1			STX12			ADCY9
	STRA13			HMGCL			METRN
	AMZ2			COPB2			THOC6
	CYB561			ACAP2			RAB11FIP3
	MRPS7			IQCG			MLST8
	INTS2			CCDC50			ZNF500
	MRPL27			SENP5			SNRNP25
	SLC9A3R1			ECE2			C16orf91
	C17orf71			MRPS22			ZNF213
	STRADA			NDUFB5			ITFG3
	HELZ			POLR2H			ORAI3
	DYNLL2			TNK2			NUBP2
	C17orf58			HRASLS			CLUAP1
	ANAPC11			KPNA4			POLR3K
	APPBP2			SENP2			JMJD8
	CANT1			TFRC			GNPTG
	RAD51C			C3orf26			MTOR
	DDX42			INV			C1orf144
	PSMC5			MAP3K13			KIAA2013
				ACTL6A			PHF13
				YEATS2			EIF4G3
				U2SURP			ZBTB17
				MCM2			NIPAL3
				MRPS7			ICMT
				SMARCD2			UBXN11
				ICT1			AKR7A2
				INTS2			KIAA0090
				EPN3			XKR8
				MRPL27			COPB2
				MTMR4			PHC3
				SLC9A3R1			RNF7
				C17orf71			AP2M1
				STRADA			TOPBP1
				HELZ			POLR2H
				DYNLL2			RPN1
				LOC146880			C3orf37
				C17orf58			OPA1
				WDR68			TNK2
				COIL			SENP2
				C17orf28			TFRC
				TOB1			C3orf21
				TSEN54			MYNN
				RAD51C			C3orf26
				DDX42			YEATS2
				PRPSAP1			EPHB3
				TACO1			MCM2
							ECT2
							MFN1
							USP13
							SKA2
							METTL2A
							CCDC47
							TEX2
							C17orf71
							LOC146880
							C17orf58
							C17orf28
							PHB
							COG1
							RAD51C
							PRPSAP1
							VMP1
							METTL23
							PSMC5
